# Breast cancer polygenic risk score performance varies by socioeconomic status

**DOI:** 10.64898/2026.06.03.26354819

**Authors:** Henna Domian, Xiaohe Tian, Dylan Ong, Lily Hamilton, Yiwey Shieh, Shaila Musharoff

## Abstract

**Background:** Polygenic risk scores (PRS) for breast cancer are increasingly used for risk stratification to inform screening and prevention. However, for PRSs to be equitable and clinically useful, they need to perform well across diverse populations. While PRS performance is known to be ancestry-dependent, it is not well understood how environmental context, such as that of socioeconomic status (SES), affects PRS transferability. Here, we assess whether SES, measured via self-reported household income, modifies breast cancer PRS performance and, if so, whether socioeconomic context contributes predictive information beyond genetic risk alone.

**Methods:** We used the US-based All of Us biobank to evaluate how SES impacts breast cancer PRS performance. First, we quantified changes in breast cancer PRS performance by modeling a commonly-cited polygenic score for breast cancer previously described by Mavaddat et al. with SES. We then reestimated the genetic effect sizes of the 3,820 variants from Mavaddat et al. in All of Us with and without income as a covariate. Because social determinants of health affect breast cancer detection and outcomes, we stratified analyses by socially defined populations on the basis of self-identified race and ethnicity. We further stratified individuals whose self-identified race is White (“White”) into three SES groups (high, middle, low) based on self-reported income and re-estimated genetic effect sizes to create SES-specific PRSs. We then applied these PRSs to White participants, the largest group in the study, and to Black or African American (“Black”) and Hispanic or Latino (“Hispanic”) participants, groups underrepresented in breast cancer research. Model discrimination between cases and controls was measured by area under the curve (AUC).

**Results:** We analyzed 163,715 women from the All of Us biobank, which included 8,833 breast cancer cases (6,619 White, 1,178 Black, and 1,036 Hispanic), with relative income available for a subset of these cases (5,525 White, 848 Black, and 566 Hispanic). The ancestry-dependent performance of the breast cancer PRS described in Mavaddat et al. was replicated in All of Us. In Black individuals, this PRS (AUC and 95% CI: 0.576 [0.571, 0.582]) produced a similar increase in AUC as relative income (AUC: 0.573 [0.568, 0.577]) when added to an age-only model. Incorporating income with PRS, age, and genetic PCs 1-3 improved AUC by 0.007 in White Americans and 0.018 in Black Americans (both p < 10^-11^), while attenuating the contribution of PRS in the full model. PRS performance also varied among SES categories. Notably, PRSs with variant effect sizes that were recalibrated in low-SES White participants performed best in low-SES White participants (AUC: 0.605 [0.583, 0.628]) and Black Americans (AUC: 0.588 [0.586, 0.591]), both better than performance in high-SES White Americans (AUC: 0.579 [0.577, 0.580]) and middle-SES White Americans (AUC: 0.578 [0.569, 0.586]).

**Conclusion:** Socioeconomic context, measured by income, significantly impacts the transferability of a PRS for breast cancer within and among groups defined by self-identified race and ethnicity. Accounting for SES improves PRS performance, most notably in Black Americans and low-SES White individuals.
