## Supplementary Table 2 for "Breast cancer polygenic risk score performance varies by socioeconomic status"

### Sheet: Income Not Included 1500 Cases
fold	boot	variants	white_to_white	white_to_aa	white_to_ha	n_cases_train	n_ctrls_train
0	0	270	0.559	0.545	0.592	1200	6000
0	1	273	0.55	0.547	0.583	1200	6000
0	2	279	0.564	0.547	0.588	1200	6000
0	3	259	0.558	0.533	0.587	1200	6000
0	4	271	0.563	0.538	0.588	1200	6000
0	5	297	0.55	0.539	0.593	1200	6000
0	6	284	0.557	0.549	0.584	1200	6000
0	7	260	0.555	0.547	0.579	1200	6000
0	8	262	0.559	0.544	0.584	1200	6000
0	9	272	0.547	0.543	0.586	1200	6000
1	0	285	0.56	0.545	0.581	1200	6000
1	1	289	0.565	0.554	0.569	1200	6000
1	2	280	0.565	0.551	0.574	1200	6000
1	3	298	0.546	0.557	0.575	1200	6000
1	4	295	0.572	0.551	0.574	1200	6000
1	5	280	0.57	0.546	0.571	1200	6000
1	6	287	0.559	0.552	0.566	1200	6000
1	7	316	0.572	0.552	0.588	1200	6000
1	8	284	0.573	0.535	0.581	1200	6000
1	9	279	0.564	0.55	0.561	1200	6000
2	0	252	0.569	0.521	0.574	1200	6000
2	1	274	0.582	0.529	0.587	1200	6000
2	2	263	0.562	0.527	0.573	1200	6000
2	3	247	0.552	0.523	0.586	1200	6000
2	4	277	0.563	0.534	0.569	1200	6000
2	5	289	0.557	0.513	0.587	1200	6000
2	6	285	0.571	0.531	0.571	1200	6000
2	7	282	0.563	0.532	0.568	1200	6000
2	8	273	0.571	0.534	0.571	1200	6000
2	9	271	0.566	0.528	0.576	1200	6000
3	0	273	0.557	0.547	0.572	1200	6000
3	1	280	0.556	0.533	0.563	1200	6000
3	2	265	0.56	0.541	0.573	1200	6000
3	3	278	0.562	0.539	0.577	1200	6000
3	4	267	0.558	0.546	0.566	1200	6000
3	5	281	0.56	0.545	0.561	1200	6000
3	6	280	0.549	0.528	0.581	1200	6000
3	7	282	0.553	0.537	0.575	1200	6000
3	8	263	0.562	0.547	0.579	1200	6000
3	9	272	0.562	0.54	0.554	1200	6000
4	0	290	0.58	0.532	0.571	1200	6000
4	1	273	0.561	0.527	0.59	1200	6000
4	2	256	0.571	0.541	0.573	1200	6000
4	3	262	0.568	0.534	0.584	1200	6000
4	4	274	0.568	0.534	0.572	1200	6000
4	5	275	0.563	0.535	0.588	1200	6000
4	6	280	0.578	0.527	0.584	1200	6000
4	7	277	0.564	0.531	0.582	1200	6000
4	8	276	0.563	0.527	0.576	1200	6000
4	9	262	0.572	0.532	0.578	1200	6000

### Sheet: Income Not Included 5525 Cases
fold	boot	variants	white_to_white	white_to_aa	white_to_ha	n_cases_train	n_ctrls_train
0	0	499	0.589	0.551	0.599	4420	22100
0	1	514	0.589	0.556	0.597	4420	22100
0	2	521	0.589	0.555	0.597	4420	22100
0	3	507	0.589	0.555	0.614	4420	22100
0	4	519	0.591	0.557	0.612	4420	22100
0	5	519	0.592	0.558	0.606	4420	22100
0	6	508	0.588	0.559	0.599	4420	22100
0	7	515	0.59	0.553	0.609	4420	22100
0	8	492	0.591	0.552	0.598	4420	22100
0	9	520	0.591	0.558	0.608	4420	22100
1	0	514	0.584	0.552	0.611	4420	22100
1	1	509	0.588	0.558	0.62	4420	22100
1	2	499	0.59	0.553	0.615	4420	22100
1	3	521	0.59	0.555	0.613	4420	22100
1	4	527	0.588	0.558	0.609	4420	22100
1	5	508	0.586	0.554	0.606	4420	22100
1	6	531	0.59	0.558	0.621	4420	22100
1	7	504	0.592	0.56	0.608	4420	22100
1	8	514	0.587	0.558	0.622	4420	22100
1	9	536	0.587	0.559	0.616	4420	22100
2	0	515	0.594	0.559	0.623	4420	22100
2	1	498	0.596	0.559	0.618	4420	22100
2	2	491	0.597	0.551	0.611	4420	22100
2	3	521	0.593	0.553	0.619	4420	22100
2	4	510	0.59	0.553	0.616	4420	22100
2	5	474	0.591	0.56	0.619	4420	22100
2	6	506	0.592	0.552	0.626	4420	22100
2	7	514	0.595	0.555	0.625	4420	22100
2	8	513	0.595	0.556	0.617	4420	22100
2	9	493	0.594	0.556	0.617	4420	22100
3	0	522	0.591	0.568	0.609	4420	22100
3	1	487	0.586	0.56	0.614	4420	22100
3	2	495	0.585	0.559	0.619	4420	22100
3	3	517	0.594	0.557	0.606	4420	22100
3	4	505	0.59	0.564	0.614	4420	22100
3	5	504	0.592	0.567	0.611	4420	22100
3	6	473	0.591	0.561	0.601	4420	22100
3	7	491	0.592	0.566	0.611	4420	22100
3	8	505	0.59	0.567	0.614	4420	22100
3	9	513	0.587	0.562	0.61	4420	22100
4	0	482	0.604	0.553	0.609	4420	22100
4	1	500	0.6	0.552	0.602	4420	22100
4	2	508	0.604	0.55	0.607	4420	22100
4	3	515	0.599	0.552	0.605	4420	22100
4	4	524	0.599	0.551	0.611	4420	22100
4	5	493	0.603	0.559	0.595	4420	22100
4	6	556	0.598	0.552	0.607	4420	22100
4	7	496	0.603	0.555	0.61	4420	22100
4	8	528	0.598	0.556	0.603	4420	22100
4	9	534	0.602	0.556	0.603	4420	22100

### Sheet: Income in Training 1500 Cases
fold	boot	variants	white_to_white	white_to_aa	white_to_ha	n_cases_train	n_ctrls_train
0	0	262	0.562	0.539	0.588	1200	6000
0	1	260	0.551	0.544	0.582	1200	6000
0	2	263	0.564	0.539	0.581	1200	6000
0	3	252	0.558	0.534	0.59	1200	6000
0	4	271	0.57	0.539	0.59	1200	6000
0	5	285	0.55	0.545	0.591	1200	6000
0	6	269	0.554	0.546	0.583	1200	6000
0	7	237	0.557	0.544	0.582	1200	6000
0	8	247	0.563	0.543	0.586	1200	6000
0	9	262	0.555	0.545	0.584	1200	6000
1	0	287	0.563	0.545	0.583	1200	6000
1	1	275	0.566	0.557	0.578	1200	6000
1	2	282	0.576	0.55	0.569	1200	6000
1	3	282	0.552	0.548	0.567	1200	6000
1	4	283	0.58	0.546	0.579	1200	6000
1	5	278	0.569	0.547	0.561	1200	6000
1	6	275	0.555	0.551	0.567	1200	6000
1	7	297	0.581	0.547	0.579	1200	6000
1	8	259	0.583	0.535	0.573	1200	6000
1	9	263	0.568	0.547	0.563	1200	6000
2	0	245	0.573	0.523	0.575	1200	6000
2	1	274	0.582	0.53	0.583	1200	6000
2	2	253	0.564	0.522	0.562	1200	6000
2	3	242	0.554	0.525	0.58	1200	6000
2	4	264	0.561	0.538	0.56	1200	6000
2	5	278	0.563	0.512	0.59	1200	6000
2	6	277	0.573	0.531	0.571	1200	6000
2	7	268	0.556	0.533	0.567	1200	6000
2	8	267	0.576	0.531	0.572	1200	6000
2	9	261	0.565	0.53	0.568	1200	6000
3	0	260	0.558	0.546	0.57	1200	6000
3	1	271	0.554	0.533	0.555	1200	6000
3	2	260	0.557	0.533	0.568	1200	6000
3	3	266	0.559	0.533	0.57	1200	6000
3	4	271	0.555	0.545	0.556	1200	6000
3	5	270	0.555	0.545	0.553	1200	6000
3	6	267	0.542	0.526	0.576	1200	6000
3	7	276	0.551	0.532	0.579	1200	6000
3	8	265	0.559	0.54	0.574	1200	6000
3	9	254	0.565	0.533	0.541	1200	6000
4	0	281	0.575	0.532	0.578	1200	6000
4	1	264	0.564	0.527	0.579	1200	6000
4	2	243	0.568	0.54	0.566	1200	6000
4	3	260	0.56	0.529	0.575	1200	6000
4	4	258	0.565	0.532	0.57	1200	6000
4	5	263	0.554	0.529	0.58	1200	6000
4	6	273	0.573	0.527	0.588	1200	6000
4	7	263	0.561	0.535	0.577	1200	6000
4	8	268	0.552	0.527	0.574	1200	6000
4	9	252	0.565	0.526	0.571	1200	6000

### Sheet: Income in Training 5525 Cases 
fold	boot	variants	white_to_white	white_to_aa	white_to_ha	n_cases_train	n_ctrls_train
0	0	455	0.592	0.551	0.597	4420	22100
0	1	485	0.593	0.559	0.59	4420	22100
0	2	473	0.589	0.558	0.58	4420	22100
0	3	461	0.59	0.554	0.606	4420	22100
0	4	491	0.592	0.558	0.608	4420	22100
0	5	467	0.591	0.558	0.594	4420	22100
0	6	459	0.59	0.557	0.59	4420	22100
0	7	474	0.591	0.554	0.601	4420	22100
0	8	446	0.592	0.554	0.586	4420	22100
0	9	470	0.593	0.558	0.602	4420	22100
1	0	471	0.584	0.559	0.613	4420	22100
1	1	472	0.59	0.559	0.607	4420	22100
1	2	457	0.591	0.556	0.613	4420	22100
1	3	478	0.59	0.559	0.606	4420	22100
1	4	484	0.591	0.56	0.605	4420	22100
1	5	486	0.588	0.551	0.605	4420	22100
1	6	485	0.592	0.561	0.614	4420	22100
1	7	454	0.592	0.559	0.606	4420	22100
1	8	469	0.587	0.558	0.618	4420	22100
1	9	500	0.589	0.555	0.608	4420	22100
2	0	473	0.595	0.557	0.619	4420	22100
2	1	442	0.596	0.557	0.617	4420	22100
2	2	448	0.598	0.552	0.614	4420	22100
2	3	487	0.597	0.553	0.617	4420	22100
2	4	457	0.59	0.556	0.611	4420	22100
2	5	426	0.591	0.559	0.617	4420	22100
2	6	459	0.594	0.556	0.62	4420	22100
2	7	482	0.598	0.554	0.625	4420	22100
2	8	447	0.599	0.554	0.615	4420	22100
2	9	477	0.593	0.557	0.617	4420	22100
3	0	464	0.593	0.566	0.607	4420	22100
3	1	444	0.591	0.56	0.608	4420	22100
3	2	453	0.586	0.558	0.621	4420	22100
3	3	465	0.593	0.562	0.603	4420	22100
3	4	456	0.591	0.56	0.606	4420	22100
3	5	464	0.593	0.565	0.611	4420	22100
3	6	436	0.593	0.563	0.601	4420	22100
3	7	441	0.595	0.564	0.608	4420	22100
3	8	464	0.593	0.569	0.614	4420	22100
3	9	484	0.589	0.562	0.609	4420	22100
4	0	443	0.608	0.557	0.607	4420	22100
4	1	454	0.605	0.553	0.6	4420	22100
4	2	442	0.604	0.551	0.604	4420	22100
4	3	469	0.6	0.555	0.6	4420	22100
4	4	481	0.601	0.554	0.612	4420	22100
4	5	439	0.604	0.565	0.601	4420	22100
4	6	494	0.599	0.557	0.604	4420	22100
4	7	438	0.602	0.559	0.604	4420	22100
4	8	477	0.6	0.556	0.597	4420	22100
4	9	484	0.601	0.561	0.601	4420	22100

### Sheet: Income Included 1500 Cases
fold	boot	variants	white_to_white	white_to_aa	white_to_ha	n_cases_train	n_ctrls_train
0	0	262	0.58	0.559	0.595	1200	6000
0	1	260	0.567	0.56	0.587	1200	6000
0	2	263	0.582	0.557	0.587	1200	6000
0	3	252	0.573	0.552	0.595	1200	6000
0	4	271	0.587	0.558	0.596	1200	6000
0	5	285	0.566	0.562	0.596	1200	6000
0	6	269	0.57	0.562	0.589	1200	6000
0	7	237	0.577	0.564	0.588	1200	6000
0	8	247	0.582	0.562	0.592	1200	6000
0	9	262	0.573	0.563	0.59	1200	6000
1	0	287	0.578	0.563	0.587	1200	6000
1	1	275	0.582	0.574	0.583	1200	6000
1	2	282	0.591	0.567	0.575	1200	6000
1	3	282	0.569	0.566	0.572	1200	6000
1	4	283	0.596	0.565	0.584	1200	6000
1	5	278	0.586	0.565	0.567	1200	6000
1	6	275	0.569	0.568	0.572	1200	6000
1	7	297	0.597	0.564	0.584	1200	6000
1	8	259	0.599	0.552	0.578	1200	6000
1	9	263	0.586	0.566	0.569	1200	6000
2	0	245	0.588	0.541	0.58	1200	6000
2	1	274	0.595	0.548	0.586	1200	6000
2	2	253	0.58	0.542	0.567	1200	6000
2	3	242	0.572	0.545	0.585	1200	6000
2	4	264	0.577	0.557	0.566	1200	6000
2	5	278	0.576	0.53	0.595	1200	6000
2	6	277	0.587	0.55	0.576	1200	6000
2	7	268	0.572	0.553	0.574	1200	6000
2	8	267	0.592	0.551	0.578	1200	6000
2	9	261	0.578	0.548	0.572	1200	6000
3	0	260	0.574	0.566	0.576	1200	6000
3	1	271	0.567	0.551	0.561	1200	6000
3	2	260	0.573	0.553	0.574	1200	6000
3	3	266	0.573	0.552	0.575	1200	6000
3	4	271	0.57	0.563	0.561	1200	6000
3	5	270	0.569	0.564	0.558	1200	6000
3	6	267	0.559	0.543	0.581	1200	6000
3	7	276	0.565	0.551	0.584	1200	6000
3	8	265	0.573	0.557	0.579	1200	6000
3	9	254	0.58	0.552	0.546	1200	6000
4	0	281	0.594	0.547	0.583	1200	6000
4	1	264	0.587	0.545	0.583	1200	6000
4	2	243	0.589	0.556	0.57	1200	6000
4	3	260	0.584	0.545	0.581	1200	6000
4	4	258	0.587	0.549	0.575	1200	6000
4	5	263	0.577	0.546	0.585	1200	6000
4	6	273	0.594	0.547	0.593	1200	6000
4	7	263	0.585	0.554	0.583	1200	6000
4	8	268	0.574	0.545	0.579	1200	6000
4	9	252	0.586	0.544	0.575	1200	6000

### Sheet: Income Included 5525 Cases
fold	boot	variants	white_to_white	white_to_aa	white_to_ha	n_cases_train	n_ctrls_train
0	0	455	0.614	0.575	0.603	4420	22100
0	1	485	0.616	0.583	0.597	4420	22100
0	2	473	0.611	0.582	0.587	4420	22100
0	3	461	0.611	0.577	0.613	4420	22100
0	4	491	0.613	0.581	0.615	4420	22100
0	5	467	0.613	0.581	0.602	4420	22100
0	6	459	0.612	0.58	0.596	4420	22100
0	7	474	0.614	0.581	0.609	4420	22100
0	8	446	0.613	0.577	0.594	4420	22100
0	9	470	0.614	0.581	0.607	4420	22100
1	0	471	0.607	0.581	0.619	4420	22100
1	1	472	0.612	0.582	0.613	4420	22100
1	2	457	0.613	0.58	0.619	4420	22100
1	3	478	0.612	0.582	0.611	4420	22100
1	4	484	0.613	0.583	0.61	4420	22100
1	5	486	0.609	0.574	0.61	4420	22100
1	6	485	0.614	0.585	0.62	4420	22100
1	7	454	0.615	0.581	0.611	4420	22100
1	8	469	0.61	0.581	0.624	4420	22100
1	9	500	0.611	0.578	0.613	4420	22100
2	0	473	0.602	0.584	0.624	4420	22100
2	1	442	0.605	0.585	0.623	4420	22100
2	2	448	0.607	0.58	0.619	4420	22100
2	3	487	0.605	0.579	0.622	4420	22100
2	4	457	0.598	0.583	0.618	4420	22100
2	5	426	0.6	0.585	0.622	4420	22100
2	6	459	0.603	0.582	0.625	4420	22100
2	7	482	0.606	0.582	0.63	4420	22100
2	8	447	0.606	0.581	0.619	4420	22100
2	9	477	0.602	0.583	0.622	4420	22100
3	0	464	0.616	0.589	0.614	4420	22100
3	1	444	0.614	0.584	0.613	4420	22100
3	2	453	0.61	0.582	0.628	4420	22100
3	3	465	0.616	0.586	0.61	4420	22100
3	4	456	0.615	0.584	0.613	4420	22100
3	5	464	0.617	0.589	0.618	4420	22100
3	6	436	0.615	0.585	0.607	4420	22100
3	7	441	0.619	0.588	0.615	4420	22100
3	8	464	0.615	0.591	0.62	4420	22100
3	9	484	0.613	0.586	0.615	4420	22100
4	0	443	0.621	0.581	0.612	4420	22100
4	1	454	0.618	0.579	0.607	4420	22100
4	2	442	0.618	0.574	0.61	4420	22100
4	3	469	0.614	0.581	0.607	4420	22100
4	4	481	0.615	0.579	0.618	4420	22100
4	5	439	0.618	0.59	0.607	4420	22100
4	6	494	0.613	0.581	0.61	4420	22100
4	7	438	0.617	0.583	0.61	4420	22100
4	8	477	0.614	0.582	0.602	4420	22100
4	9	484	0.614	0.584	0.607	4420	22100
