## Supplementary Table 3 for "Breast cancer polygenic risk score performance varies by socioeconomic status"

### Sheet: Low_SES_meta
fold	boot	variants	low_to_low	beta_income	pval_income	low_to_high	low_to_mid	low_to_aa	low_to_ha	n_cases_train	n_ctrls_train
0	0	260	0.617	0.332697	4.14247e-21	0.58	0.571	0.592	0.574	1200	6000
0	1	264	0.602	0.353233	2.52448e-23	0.574	0.567	0.583	0.565	1200	6000
0	2	264	0.614	0.35437	1.80878e-23	0.583	0.571	0.585	0.581	1200	6000
0	3	265	0.606	0.357385	3.68826e-24	0.577	0.569	0.582	0.574	1200	6000
0	4	269	0.617	0.356331	7.53759e-24	0.577	0.568	0.588	0.584	1200	6000
0	5	260	0.612	0.356021	9.81493e-24	0.58	0.574	0.588	0.589	1200	6000
0	6	281	0.624	0.33455	2.21376e-21	0.578	0.571	0.593	0.559	1200	6000
0	7	261	0.624	0.346187	1.44692e-22	0.581	0.565	0.581	0.555	1200	6000
0	8	281	0.608	0.356602	6.13643e-24	0.575	0.566	0.591	0.566	1200	6000
0	9	262	0.606	0.328196	1.28297e-20	0.576	0.562	0.587	0.589	1200	6000
1	0	272	0.63	0.35088	5.66309e-23	0.584	0.572	0.594	0.564	1200	6000
1	1	278	0.627	0.34426	2.50387e-22	0.582	0.574	0.583	0.565	1200	6000
1	2	280	0.612	0.333486	3.48529e-21	0.58	0.574	0.586	0.567	1200	6000
1	3	261	0.628	0.359095	4.01909e-24	0.581	0.573	0.583	0.543	1200	6000
1	4	264	0.631	0.355958	1.07721e-23	0.573	0.564	0.581	0.556	1200	6000
1	5	271	0.625	0.325955	1.28472e-20	0.579	0.574	0.583	0.567	1200	6000
1	6	292	0.615	0.340508	5.52592e-22	0.579	0.573	0.585	0.559	1200	6000
1	7	276	0.632	0.356766	6.38529e-24	0.578	0.575	0.592	0.582	1200	6000
1	8	280	0.63	0.354464	1.05732e-23	0.58	0.576	0.588	0.567	1200	6000
1	9	278	0.624	0.336199	1.17809e-21	0.577	0.573	0.594	0.557	1200	6000
2	0	269	0.61	0.335474	1.45775e-21	0.58	0.585	0.587	0.56	1200	6000
2	1	274	0.61	0.356634	4.49075e-24	0.574	0.582	0.583	0.552	1200	6000
2	2	268	0.612	0.333441	1.82914e-21	0.575	0.581	0.578	0.571	1200	6000
2	3	280	0.624	0.316705	2.03264e-19	0.577	0.585	0.586	0.559	1200	6000
2	4	268	0.613	0.354144	1.38846e-23	0.582	0.588	0.587	0.573	1200	6000
2	5	265	0.606	0.341855	2.85166e-22	0.575	0.59	0.59	0.554	1200	6000
2	6	260	0.622	0.317749	9.86916e-20	0.583	0.584	0.59	0.576	1200	6000
2	7	268	0.614	0.325075	1.84506e-20	0.583	0.586	0.592	0.57	1200	6000
2	8	270	0.622	0.305296	2.41984e-18	0.577	0.584	0.582	0.578	1200	6000
2	9	275	0.619	0.332074	6.02954e-21	0.58	0.581	0.588	0.566	1200	6000
3	0	283	0.589	0.359122	4.68896e-24	0.58	0.579	0.593	0.576	1200	6000
3	1	281	0.592	0.344919	1.61256e-22	0.578	0.582	0.592	0.58	1200	6000
3	2	292	0.599	0.336543	1.92181e-21	0.583	0.582	0.598	0.576	1200	6000
3	3	276	0.602	0.334565	3.42719e-21	0.58	0.58	0.587	0.581	1200	6000
3	4	295	0.58	0.34348	3.35966e-22	0.584	0.588	0.588	0.573	1200	6000
3	5	291	0.593	0.350726	8.93858e-23	0.577	0.576	0.591	0.584	1200	6000
3	6	304	0.586	0.321705	6.50507e-20	0.581	0.586	0.594	0.587	1200	6000
3	7	293	0.589	0.335709	3.49553e-21	0.581	0.58	0.586	0.575	1200	6000
3	8	288	0.597	0.374791	1.86554e-25	0.579	0.581	0.586	0.576	1200	6000
3	9	288	0.589	0.337038	2.66622e-21	0.58	0.583	0.587	0.563	1200	6000
4	0	290	0.586	0.353444	4.1995e-23	0.575	0.575	0.585	0.57	1200	6000
4	1	277	0.583	0.353943	1.34458e-23	0.579	0.579	0.594	0.562	1200	6000
4	2	280	0.58	0.364483	3.04894e-24	0.576	0.586	0.587	0.589	1200	6000
4	3	292	0.581	0.365812	2.56453e-24	0.574	0.582	0.583	0.568	1200	6000
4	4	283	0.582	0.388812	1.58387e-27	0.576	0.579	0.591	0.567	1200	6000
4	5	269	0.577	0.329723	1.0105e-20	0.578	0.582	0.592	0.576	1200	6000
4	6	307	0.591	0.371896	2.59776e-25	0.58	0.584	0.593	0.575	1200	6000
4	7	286	0.587	0.367739	8.97047e-25	0.579	0.579	0.596	0.572	1200	6000
4	8	307	0.579	0.341743	1.04791e-21	0.579	0.58	0.596	0.589	1200	6000
4	9	291	0.574	0.357184	2.40553e-23	0.576	0.575	0.589	0.579	1200	6000

### Sheet: Mid_SES_meta
fold	boot	variants	mid_to_mid	beta_income	pval_income	mid_to_high	mid_to_low	mid_to_aa	mid_to_ha	n_cases_train	n_ctrls_train
0	0	289	0.588	-0.0174903	0.605919	0.565	0.567	0.523	0.595	1200	6000
0	1	264	0.582	0.041993	0.212952	0.578	0.575	0.548	0.587	1200	6000
0	2	290	0.588	0.0319241	0.347374	0.573	0.574	0.538	0.594	1200	6000
0	3	285	0.583	-0.0098922	0.76992	0.566	0.562	0.516	0.589	1200	6000
0	4	292	0.59	-0.0183309	0.589165	0.564	0.556	0.521	0.579	1200	6000
0	5	255	0.59	-0.00820063	0.807511	0.572	0.565	0.51	0.594	1200	6000
0	6	285	0.586	-0.00150772	0.964429	0.574	0.572	0.533	0.571	1200	6000
0	7	260	0.587	0.0294229	0.380405	0.571	0.57	0.536	0.599	1200	6000
0	8	289	0.587	0.0117574	0.72737	0.565	0.57	0.53	0.581	1200	6000
0	9	258	0.585	-0.00536244	0.873297	0.565	0.562	0.512	0.588	1200	6000
1	0	279	0.558	0.0255693	0.447087	0.576	0.578	0.545	0.592	1200	6000
1	1	281	0.59	0.00170544	0.959596	0.573	0.575	0.532	0.593	1200	6000
1	2	275	0.584	0.0198347	0.554198	0.573	0.571	0.548	0.58	1200	6000
1	3	289	0.582	0.024965	0.457041	0.58	0.576	0.538	0.597	1200	6000
1	4	259	0.581	0.0218104	0.514027	0.578	0.579	0.535	0.591	1200	6000
1	5	273	0.58	0.0182251	0.586387	0.574	0.576	0.542	0.608	1200	6000
1	6	258	0.572	0.0220134	0.509901	0.57	0.572	0.543	0.585	1200	6000
1	7	277	0.573	0.0525342	0.11777	0.58	0.578	0.553	0.586	1200	6000
1	8	266	0.593	0.0376904	0.259663	0.577	0.579	0.553	0.598	1200	6000
1	9	276	0.575	0.0287915	0.391526	0.573	0.577	0.542	0.595	1200	6000
2	0	294	0.583	0.0278494	0.413556	0.568	0.567	0.532	0.587	1200	6000
2	1	309	0.579	0.0250859	0.459505	0.579	0.572	0.522	0.597	1200	6000
2	2	307	0.573	-0.00167247	0.96086	0.568	0.567	0.512	0.59	1200	6000
2	3	281	0.581	0.0423637	0.207497	0.577	0.572	0.528	0.589	1200	6000
2	4	264	0.575	0.00807352	0.811262	0.568	0.562	0.509	0.583	1200	6000
2	5	286	0.573	0.0211239	0.529693	0.564	0.566	0.516	0.587	1200	6000
2	6	283	0.575	0.019506	0.5664	0.571	0.563	0.517	0.583	1200	6000
2	7	282	0.581	0.0332641	0.326817	0.57	0.568	0.529	0.598	1200	6000
2	8	279	0.566	0.0080719	0.810706	0.567	0.561	0.506	0.567	1200	6000
2	9	295	0.564	0.0198676	0.558023	0.568	0.559	0.519	0.585	1200	6000
3	0	276	0.576	-0.01548	0.646125	0.563	0.57	0.514	0.596	1200	6000
3	1	288	0.559	-0.0263922	0.435764	0.561	0.561	0.518	0.601	1200	6000
3	2	273	0.56	-0.012727	0.707129	0.562	0.57	0.519	0.596	1200	6000
3	3	305	0.563	-0.0145092	0.669152	0.562	0.568	0.522	0.599	1200	6000
3	4	303	0.574	-0.0181365	0.592138	0.563	0.567	0.515	0.596	1200	6000
3	5	291	0.575	-0.0221936	0.515382	0.564	0.569	0.527	0.603	1200	6000
3	6	288	0.568	-0.0395035	0.244714	0.551	0.565	0.514	0.597	1200	6000
3	7	283	0.565	-0.013734	0.685178	0.558	0.566	0.522	0.605	1200	6000
3	8	290	0.557	-0.0151648	0.655632	0.558	0.565	0.51	0.598	1200	6000
3	9	287	0.563	-0.00751755	0.822886	0.562	0.562	0.528	0.592	1200	6000
4	0	282	0.582	0.00373941	0.912127	0.561	0.567	0.535	0.585	1200	6000
4	1	277	0.568	-0.00728772	0.828948	0.564	0.561	0.521	0.591	1200	6000
4	2	283	0.569	-0.0043058	0.898719	0.562	0.566	0.523	0.589	1200	6000
4	3	294	0.575	-0.0209581	0.536201	0.557	0.558	0.511	0.59	1200	6000
4	4	291	0.563	-0.0135681	0.688771	0.559	0.561	0.515	0.595	1200	6000
4	5	268	0.57	-0.0380374	0.259382	0.551	0.556	0.505	0.576	1200	6000
4	6	305	0.568	-0.0116533	0.73137	0.559	0.561	0.509	0.595	1200	6000
4	7	283	0.574	-0.00910098	0.787429	0.561	0.561	0.524	0.592	1200	6000
4	8	293	0.57	-0.0174328	0.608706	0.553	0.567	0.515	0.585	1200	6000
4	9	274	0.579	-0.0205667	0.543292	0.565	0.56	0.515	0.584	1200	6000

### Sheet: High_SES_meta
fold	boot	variants	high_to_high	beta_income	pval_income	high_to_mid	high_to_low	high_to_aa	high_to_ha	n_cases_train	n_ctrls_train
0	0	234	0.576	0.180915	1.93326e-08	0.569	0.569	0.565	0.58	1200	6000
0	1	249	0.577	0.139608	1.46142e-05	0.585	0.577	0.56	0.562	1200	6000
0	2	249	0.593	0.149803	3.49777e-06	0.571	0.578	0.56	0.586	1200	6000
0	3	264	0.579	0.155477	1.35836e-06	0.577	0.571	0.557	0.577	1200	6000
0	4	263	0.576	0.135054	2.79791e-05	0.575	0.575	0.554	0.596	1200	6000
0	5	240	0.592	0.166458	2.21028e-07	0.576	0.582	0.57	0.574	1200	6000
0	6	251	0.573	0.150616	3.62514e-06	0.57	0.569	0.562	0.592	1200	6000
0	7	267	0.572	0.161351	6.23894e-07	0.579	0.564	0.559	0.573	1200	6000
0	8	249	0.576	0.177445	3.8314e-08	0.576	0.567	0.549	0.59	1200	6000
0	9	274	0.581	0.130692	5.82469e-05	0.575	0.568	0.565	0.584	1200	6000
1	0	259	0.57	0.112652	0.000492164	0.578	0.566	0.557	0.576	1200	6000
1	1	285	0.572	0.121198	0.000212184	0.573	0.567	0.556	0.597	1200	6000
1	2	272	0.572	0.12974	8.22578e-05	0.567	0.561	0.542	0.584	1200	6000
1	3	261	0.563	0.135947	3.26166e-05	0.568	0.556	0.557	0.582	1200	6000
1	4	267	0.571	0.13846	2.1489e-05	0.572	0.563	0.546	0.58	1200	6000
1	5	256	0.56	0.0924938	0.00466335	0.567	0.554	0.541	0.591	1200	6000
1	6	250	0.561	0.0954025	0.00368837	0.574	0.556	0.54	0.593	1200	6000
1	7	273	0.567	0.148309	5.57508e-06	0.571	0.567	0.555	0.603	1200	6000
1	8	252	0.566	0.108022	0.000907894	0.576	0.561	0.557	0.605	1200	6000
1	9	249	0.568	0.122775	0.000171542	0.56	0.556	0.535	0.58	1200	6000
2	0	248	0.551	0.164077	3.5236e-07	0.577	0.576	0.549	0.589	1200	6000
2	1	268	0.565	0.147465	5.26258e-06	0.578	0.575	0.532	0.572	1200	6000
2	2	272	0.544	0.156025	1.68654e-06	0.578	0.571	0.539	0.567	1200	6000
2	3	273	0.56	0.131211	6.40344e-05	0.576	0.573	0.539	0.581	1200	6000
2	4	261	0.564	0.148118	5.11686e-06	0.573	0.568	0.544	0.579	1200	6000
2	5	280	0.563	0.144467	1.00273e-05	0.577	0.569	0.547	0.586	1200	6000
2	6	272	0.575	0.164614	3.73264e-07	0.579	0.583	0.55	0.589	1200	6000
2	7	285	0.568	0.128789	7.46946e-05	0.578	0.572	0.539	0.575	1200	6000
2	8	288	0.562	0.150933	3.59689e-06	0.588	0.575	0.545	0.582	1200	6000
2	9	273	0.559	0.137098	2.56698e-05	0.583	0.578	0.556	0.579	1200	6000
3	0	266	0.546	0.17948	2.92229e-08	0.565	0.563	0.555	0.586	1200	6000
3	1	284	0.564	0.166426	2.86665e-07	0.568	0.558	0.534	0.589	1200	6000
3	2	272	0.57	0.164008	3.5095e-07	0.572	0.565	0.566	0.584	1200	6000
3	3	262	0.555	0.162835	4.09978e-07	0.569	0.565	0.555	0.593	1200	6000
3	4	287	0.573	0.150189	3.569e-06	0.568	0.571	0.552	0.59	1200	6000
3	5	264	0.575	0.16439	4.68578e-07	0.565	0.564	0.548	0.56	1200	6000
3	6	273	0.566	0.166929	2.50502e-07	0.568	0.564	0.547	0.6	1200	6000
3	7	273	0.558	0.169875	1.6762e-07	0.572	0.573	0.55	0.583	1200	6000
3	8	278	0.569	0.138947	1.8505e-05	0.571	0.567	0.558	0.581	1200	6000
3	9	274	0.555	0.147801	4.90309e-06	0.57	0.559	0.541	0.605	1200	6000
4	0	296	0.577	0.111223	0.000657614	0.563	0.563	0.547	0.57	1200	6000
4	1	286	0.585	0.126558	0.000114042	0.565	0.56	0.545	0.574	1200	6000
4	2	292	0.585	0.121688	0.000198591	0.568	0.577	0.543	0.591	1200	6000
4	3	281	0.579	0.147557	5.87477e-06	0.567	0.566	0.556	0.583	1200	6000
4	4	292	0.592	0.113104	0.000518789	0.575	0.576	0.56	0.593	1200	6000
4	5	294	0.579	0.126659	0.000101168	0.574	0.567	0.552	0.603	1200	6000
4	6	284	0.581	0.135069	3.85055e-05	0.568	0.562	0.543	0.596	1200	6000
4	7	273	0.574	0.12991	6.28776e-05	0.568	0.558	0.541	0.585	1200	6000
4	8	298	0.576	0.139404	1.88494e-05	0.572	0.567	0.552	0.599	1200	6000
4	9	301	0.576	0.11055	0.00071359	0.568	0.567	0.545	0.586	1200	6000
